# Genomic epidemiology sheds light on the recent spatio-temporal dynamics of Yellow Fever virus and the spatial corridor that fueled its ongoing emergence in southern Brazil

**DOI:** 10.1101/2023.01.13.23284525

**Authors:** Marta Giovanetti, Francesco Pinotti, Camila Zanluca, Vagner Fonseca, Taishi Nakase, Andrea C. Koishi, Marcel Tscha, Guilherme Soares, Gisiane Gruber Dorl, Antônio Ernesto M.L Marques, Renato Sousa, Talita Emile Ribeiro Adelino, Joilson Xavier, Carla de Oliveira, Sandro Patroca da Silva, Natalia Rocha Guimaraes, Hegger Fritsch, Maria Angélica Mares-Guia, Flavia Levy, Pedro Henrique Passos, Vinicius Leme da Silva, Luiz Augusto Pereira, Ana Flávia Mendonça, Isabel Luana de Macêdo, Davi Emanuel Ribeiro de Sousa, Gabriela Rodrigues de Toledo Costa, Marcio Botelho de Castro, Felipe Campos de Melo Iani, Maira Alves Pereira, Karina Ribeiro Leite Jardim Cavalcante, Andre Ricardo Ribas de Freitas, Carlos Frederico Campelo de Albuquerque, Eduardo Marques Macário, Marlei Pickler Debiasi dos Anjos, Rosane Campanher Ramos, Aline Alves Scarpellini Campos, Adriano Pinter, Marcia Chame, Livia Abdalla, Irina Nastassja Riediger, Sérvio Pontes Ribeiro, Ana Isabel Bento, Tulio de Oliveira, Carla Freitas, Noely Fabiana Oliveira de Moura, Allison Fabri, Cintia Damasceno Dos Santos Rodrigues, Carolina Cardoso Dos Santos, Marco Antonio Barreto de Almeida, Edmilson dos Santos, Jader Cardoso, Douglas Adriano Augusto, Eduardo Krempser, Luís Filipe Mucci, Renata Rispoli Gatti, Sabrina Fernandes Cardoso, João Augusto Brancher Fuck, Maria Goretti David Lopes, Ivana Lucia Belmonte, Gabriela Mayoral Pedroso da Silva, Maiane Regina Ferreira Soares, Marilia de Melo Santos de Castilhos, Joseana Cardoso de Souza e Silva, Alceu Bisetto Junior, Emanuelle Gemin Pouzato, Laurina Setsuko Tanabe, Daniele Akemi Arita, Ricardo Matsuo, Josiane dos Santos Raymundo, Paula Cristina Linder Silva, Ana Santana Araújo Ferreira Silva, Sandra Samila, Glauco Carvalho, Rodrigo Stabeli, Wildo Navegantes, Luciano Andrade Moreira, Alvaro Gil A. Ferreira, Guilherme Garcia Pinheiro, Bruno Tardelli Diniz Nunes, Daniele Barbosa de Almeida Medeiros, Ana Cecília Ribeiro Cruz, Rivaldo Venâncio da Cunha, Wes Van Voorhis, Ana Maria Bispo de Filippis, Maria Almiron, Edward C. Holmes, Daniel Garkauskas Ramos, Alessandro Romano, José Lourenço, Luiz Carlos Junior Alcantara, Claudia Nunes Duarte dos Santos

## Abstract

Despite the considerable morbidity and mortality of Yellow fever virus (YFV) infections in Brazil, as well as its widespread presence in non-human primate host, our understanding of disease outbreaks is hampered by limited viral genomic data. Determining the timing and spatial corridors of YFV spread, as well as the geographic hotspots that link the endemic north of the country with epidemic extra-Amazonian regions, are central to predicting and preventing future outbreak events and epidemics. Here, we tracked the recent spread of the virus by integrating genome sequences of new YFV infections sampled from infected non-human primates and humans with both epidemiological and vector data. Through a combination of phylogenetic and epidemiological models we reconstructed the recent transmission history of YFV within different epidemic seasons in Brazil. A suitability index based on the highly domesticated *Aedes aegypti* was able to capture the seasonality of reported human infections. Spatial modelling revealed spatial hotspots with both past reporting and low vaccination coverage, which coincided with many of the largest urban centres in the Southeast. Phylodynamic analysis unravelled the circulation of three distinct YFV lineages, and provided proof of the directionality of a known spatial corridor of viral spread that connects the endemic North with the extra-Amazonian basin. This study illustrates that genomics linked with field sampling of animals and humans within a One Health framework can provide new insights into the landscape of YFV transmission, augmenting traditional approaches to infectious disease surveillance and control.
