## Supplementary material for "Genomic epidemiology sheds light on the recent spatio-temporal dynamics of Yellow Fever virus and the spatial corridor that fueled its ongoing emergence in southern Brazil": Table_1

### Sheet: Planilha1
Table 1. Epidemiological data the 147 YFV samples sequenced as part of this study.
Strain	Genotype	Host	Isolation source	Collection date	Country	Accession Number
PR6021-2017	South America I	NHP	Liver	2017-09-03	Brazil:Tocantins	OP508715
MG187-2022	South America I	NHP	Liver	2022-01-18	Brazil:Brasilia de Minas, Minas Gerais	OP508581
MG194-2022	South America I	NHP	Liver	2022-01-18	Brazil:Brasilia de Minas, Minas Gerais	OP508582
MG198-2022	South America I	NHP	Liver	2022-01-17	Brazil:Brasilia de Minas, Minas Gerais	OP508583
MG202-2022	South America I	NHP	Liver	2022-01-17	Brazil:Brasilia de Minas, Minas Gerais	OP508585
MG204-2022	South America I	NHP	Liver	2022-01-17	Brazil:Brasilia de Minas, Minas Gerais	OP508589
MG209-2022	South America I	NHP	Liver	2022-01-17	Brazil:Brasilia de Minas, Minas Gerais	OP508586
MG713-2022	South America I	NHP	Liver	2022-03-12	Brazil:Ubai, Minas Gerais	OP508588
MG74-2021	South America I	NHP	Liver	2021-09-14	Brazil:Minas Gerais	OP508576
MG81-2021	South America I	NHP	Liver	2022-01-18	Brazil:Minas Gerais	OP508579
MG82-2021	South America I	NHP	Liver	2022-01-17	Brazil:Minas Gerais	OP508577
MG84-2021	South America I	NHP	Liver	2022-01-17	Brazil:Minas Gerais	OP508578
MG85-2021	South America I	NHP	Liver	2022-01-17	Brazil:Minas Gerais	OP508580
MG89-2021	South America I	NHP	Liver	2022-01-19	Brazil:Minas Gerais	OP508584
PR166-2019	South America I	NHP	Lung	2019-03-01	Brazil:Paranagua, Parana	OP508676
PR167-2021	South America I	NHP	Kidney	2021-02-14	Brazil:Capao Alto, Santa Catarina	OP508677
PR168-2021	South America I	NHP	Spleen	2021-03-22	Brazil:Lagoa Vermelha, Rio Grande do Sul	OP508679
PR169-2021	South America I	NHP	Liver	2021-04-28	Brazil:Guabiju, Rio Grande do Sul	OP508678
PR170-2021	South America I	NHP	Liver	2021-05-04	Brazil:Flores da Cunha, Rio Grande do Sul	OP508680
PR171-2020	South America I	NHP	Liver	2020-04-22	Brazil:Cruz Machado, Parana	OP508681
PR172-2019	South America I	NHP	Spleen	2019-03-20	Brazil:Sao Jose dos Pinhais, Parana	OP508682
PR173-2021	South America I	NHP	Spleen	2021-02-03	Brazil:Curitibanos, Santa Catarina	OP508683
PR174-2021	South America I	NHP	Spleen	2021-02-15	Brazil:Campo Belo do Sul, Santa Catarina	OP508684
PR175-2021	South America I	NHP	Spleen	2021-02-24	Brazil:Vacaria, Rio Grande do Sul	OP508685
PR176-2021	South America I	NHP	Liver	2021-04-28	Brazil:Viamao, Rio Grande do Sul	OP508687
PR177-2021	South America I	NHP	Liver	2021-06-01	Brazil:Linha Nova, Rio Grande do Sul	OP508686
PR178-2019	South America I	NHP	Liver	2019-04-29	Brazil:Carambei, Parana	OP508688
PR179-2021	South America I	NHP	Spleen	2021-02-05	Brazil:Pinhal da Serra, Rio Grande do Sul	OP508689
PR180-2021	South America I	NHP	Heart	2021-02-19	Brazil:Andre da Rocha, Rio Grande do Sul	OP508691
PR181-2021	South America I	NHP	Spleen	2021-04-09	Brazil:Campestre da Serra, Rio Grande do Sul	OP508690
PR182-2021	South America I	NHP	Liver	2021-05-01	Brazil:Nova Petropolis, Rio Grande do Sul	OP508692
PR183-2021	South America I	NHP	Spleen	2021-05-11	Brazil:Caxias do Sul, Rio Grande do Sul	OP508693
PR184-2021	South America I	NHP	Liver	2021-05-04	Brazil:Farroupilha, Rio Grande do Sul	OP508695
PR185-2020	South America I	NHP	Liver	2020-01-06	Brazil:Balsa Nova, Parana	OP508696
PR186-2021	South America I	NHP	Liver	2021-02-21	Brazil:Campo Belo do Sul, Santa Catarina	OP508694
PR187-2021	South America I	NHP	Spleen	2021-03-02	Brazil:Vacaria, Rio Grande do Sul	OP508697
PR188-2021	South America I	NHP	Liver	2021-04-11	Brazil:Sao Marcos, Rio Grande do Sul	OP508702
PR189-2021	South America I	NHP	Liver	2021-05-02	Brazil:Feliz, Rio Grande do Sul	OP508698
PR190-2021	South America I	NHP	Liver	2021-05-12	Brazil:Sao Francisco de Paula, Rio Grande do Sul	OP508699
PR191-2020	South America I	NHP	Liver	2020-01-20	Brazil:Antonio Olinto, Parana	OP508700
PR192-2021	South America I	NHP	Liver	2021-02-08	Brazil:Pinhal da Serra, Rio Grande do Sul	OP508701
PR193-2021	South America I	NHP	Spleen	2021-02-22	Brazil:Lages, Santa Catarina	OP508703
PR194-2021	South America I	NHP	Liver	2021-03-03	Brazil:Vacaria, Rio Grande do Sul	OP508704
PR195-2021	South America I	NHP	Liver	2021-03-12	Brazil:Sao Jose do Cerrito, Santa Catarina	OP508705
PR196-2020	South America I	NHP	Liver	2020-01-21	Brazil:Pomerode, Santa Catarina	OP508706
PR197-2021	South America I	NHP	Spleen	2021-02-11	Brazil:Sao Jose do Cerrito, Santa Catarina	OP508707
PR198-2021	South America I	NHP	Liver	2021-02-22	Brazil:Rio Fortuna, Santa Catarina	OP508708
PR199-2021	South America I	NHP	Spleen	2021-03-11	Brazil:Muitos Capoes, Rio Grande do Sul	OP508709
PR200-2021	South America I	NHP	Spleen	2021-04-26	Brazil:Bom Jesus, Rio Grande do Sul	OP508710
PR201-2021	South America I	NHP	Liver	2021-05-03	Brazil:Sao Marcos, Rio Grande do Sul	OP508716
PR202-2021	South America I	NHP	Blood	2021-05-27	Brazil:Blumenau, Santa Catarina	OP508711
PR203-2021	South America I	NHP	Lung	2021-02-22	Brazil:Santa Rosa de Lima, Santa Catarina	OP508712
PR204-2021	South America I	NHP	Liver	2021-01-12	Brazil:Mafra, Santa Catarina	OP508714
PR205-2021	South America I	NHP	Spleen	2021-02-13	Brazil:Ponte Alta, Santa Catarina	OP508713
PR002-2019	South America I	Human	Serum	2019-02-01	Brazil:Adrianópolis, Parana	OP508587
PR003-2019	South America I	Human	Serum	2019-01-31	Brazil:Paranaguá, Parana	OP508590
PR008-2019	South America I	Human	Serum	2019-03-14	Brazil:Morretes, Parana	OP508591
PR012-2019	South America I	NHP	Liver	2019-01-22	Brazil:Antonina, Parana	OP508593
PR014-2019	South America I	NHP	Liver	2019-02-18	Brazil:Morretes, Parana	OP508592
PR016-2019	South America I	NHP	Lung	2019-03-21	Brazil: Castro, Parana	OP508594
PR019-2019	South America I	NHP	Liver	2019-04-16	Brazil: Campo Largo, Parana	OP508595
PR020-2019	South America I	NHP	Liver	2019-04-23	Brazil:Carambeí, Parana	OP508596
PR026-2019	South America I	NHP	Liver	2019-05-20	Brazil: Tibagi, Parana	OP508597
PR028-2019	South America I	NHP	Liver	2019-05-27	Brazil:Carambeí, Parana	OP508598
PR029-2019	South America I	NHP	Liver	2019-11-13	Brazil:Castro, Parana	OP508599
PR030-2019	South America I	NHP	Liver	2019-11-21	Brazil:Teixeira Soares, Parana	OP508600
PR031-2019	South America I	NHP	Liver	2019-11-26	Brazil:Ipiranga, Parana	OP508601
PR033-2019	South America I	NHP	Liver	2019-11-28	Brazil:Ipiranga, Parana	OP508602
PR036-2019	South America I	NHP	Liver	2019-12-05	Brazil:Palmeira, Parana	OP508604
PR037-2019	South America I	NHP	Liver	2019-12-03	Brazil:Ponta Grossa, Parana	OP508605
PR038-2019	South America I	NHP	Brain	2019-12-04	Brazil: Teixeira Soares, Parana	OP508603
PR045-2020	South America I	NHP	Liver	2020-01-04	Brazil:Antonio Olinto, Parana	OP508606
PR049-2020	South America I	NHP	Liver	2020-01-12	Brazil:Mallet, Parana	OP508607
PR052-2020	South America I	NHP	Liver	2020-01-15	Brazil:Pien, Parana	OP508609
PR053-2020	South America I	NHP	Liver	2020-01-09	Brazil:Campina do Simão, Parana	OP508608
PR055-2020	South America I	NHP	Brain	2020-01-20	Brazil:Rio Azul, Parana	OP508610
PR056-2020	South America I	NHP	Liver	2020-01-20	Brazil:São João do Triunfo, Parana	OP508611
PR057-2020	South America I	NHP	Liver	2020-01-20	Brazil: Paulo Frontin, Parana	OP508612
PR058-2020	South America I	NHP	Liver	2020-01-16	Brazil:União da Vitória, Parana	OP508613
PR059-2019	South America I	NHP	Liver	2019-03-30	Brazil:São Mateus do Sul, Parana	OP508614
PR062-2020	South America I	NHP	Liver	2020-01-26	Brazil:Indaial, Santa Catarina	OP508615
PR063-2020	South America I	NHP	Liver	2020-01-28	Brazil:Gaspar, Santa Catarina	OP508616
PR064-2020	South America I	NHP	Liver	2020-01-23	Brazil:Campo do Tenente, Parana	OP508617
PR067-2020	South America I	NHP	Kidney	2020-02-03	Brazil:Cruz Machado, Parana	OP508619
PR068-2020	South America I	NHP	Liver	2020-01-30	Brazil:Porto Vitória, Parana	OP508618
PR070-2020	South America I	NHP	Liver	2020-01-20	Brazil:Boa Ventura de São Roque, Parana	OP508620
PR075-2020	South America I	NHP	Liver	2020-01-31	Brazil:Contenda, Parana	OP508621
PR076-2020	South America I	NHP	Liver	2020-02-07	Brazil:Lapa, Parana	OP508622
PR078-2020	South America I	NHP	Liver	2020-02-25	Brazil:Indaial, Santa Catarina	OP508625
PR082-2020	South America I	NHP	Liver	2020-02-12	Brazil:Bituruna, Parana	OP508623
PR083-2020	South America I	NHP	Serum	2020-03-03	Brazil:Doutor Pedrinho, Santa Catarina	OP508624
PR085-2020	South America I	NHP	Liver	2020-02-17	Brazil:Agudos do Sul, Parana	OP508627
PR088-2020	South America I	NHP	Liver	2020-02-24	Brazil:Paulo Frontin Parana	OP508626
PR089-2020	South America I	NHP	Liver	2020-02-24	Brazil:Antonio Olinto, Parana	OP508628
PR090-2020	South America I	NHP	Liver	2020-02-19	Brazil:Paula Freitas, Parana	OP508629
PR091-2020	South America I	NHP	Liver	2020-03-09	Brazil:Araucária, Parana	OP508630
PR093-2020	South America I	NHP	Liver	2020-02-27	Brazil:Contenda, Parana	OP508632
PR098-2020	South America I	NHP	Liver	2020-01-29	Brazil:Campina do Simão, Parana	OP508631
PR099-2020	South America I	NHP	Liver	2020-03-09	Brazil:Mandirituba, Parana	OP508633
PR100-2020	South America I	NHP	Liver	2020-03-05	Brazil:Blumenau, Santa Catarina	OP508634
PR106-2020	South America I	NHP	Liver	2020-04-09	Brazil:Paula Freitas, Parana	OP508635
PR107-2020	South America I	NHP	Liver	2020-02-28	Brazil:Mallet, Parana	OP508636
PR109-2020	South America I	NHP	Liver	2020-05-04	Brazil:Bituruna, Parana	OP508637
PR111-2020	South America I	NHP	Liver	2020-06-18	Brazil:Cruz Machado, Parana	OP508638
PR112-2020	South America I	NHP	Liver	2020-06-18	Brazil:União da Vitória, Parana	OP508639
PR114-2020	South America I	NHP	Liver	2020-08-14	Brazil:Quitandinha, Parana	OP508640
PR115-2020	South America I	NHP	Liver	2020-08-14	Brazil:Pien, Parana	OP508641
PR116-2020	South America I	NHP	Liver	2020-11-04	Brazil:Coronel Domingos Soares, Parana	OP508642
PR117-2020	South America I	NHP	Liver	2020-11-13	Brazil:Cruz Machado, Parana	OP508643
PR118-2020	South America I	NHP	Liver	2020-11-18	Brazil:Clevelandia, Parana	OP508645
PR119-2020	South America I	NHP	Liver	2020-11-18	Brazil:Mangueirinha, Parana	OP508644
PR120-2020	South America I	NHP	Liver	2020-11-19	Brazil:Palmas, Parana	OP508646
PR121-2020	South America I	NHP	Liver	2020-11-19	Brazil:Honório Serpa, Parana	OP508648
PR122-2020	South America I	NHP	Blood	2020-12-08	Brazil:Braco do Trombudo, Santa Catarina	OP508647
PR123-2020	South America I	NHP	Blood	2020-12-10	Brazil:Atalanta, Santa Catarina	OP508649
PR126-2020	South America I	NHP	Liver	2020-12-30	Brazil:Ponte Alta, Santa Catarina	OP508651
PR128-2021	South America I	NHP	Liver	2021-01-19	Brazil:Palmeira, Santa Catarina	OP508650
PR129-2021	South America I	NHP	Liver	2021-01-21	Brazil:Frei Rogerio, Santa Catarina	OP508653
PR130-2021	South America I	NHP	Liver	2021-01-29	Brazil:Curitibanos, Santa Catarina	OP508652
PR132-2021	South America I	NHP	Liver	2021-02-08	Brazil:Monte Alegre dos Campos, Rio Grande do Sul	OP508655
PR134-2021	South America I	NHP	Liver	2021-02-10	Brazil:Lages, Santa Catarina	OP508654
PR135-2021	South America I	NHP	Liver	2021-02-14	Brazil:Capão Alto, Santa Catarina	OP508656
PR136-2021	South America I	NHP	Liver	2021-02-11	Brazil:São José do Cerrito, Santa Catarina	OP508657
PR137-2021	South America I	NHP	Liver	2021-02-10	Brazil:São Cristovão do Sul, Santa Catarina	OP508658
PR140-2021	South America I	NHP	Liver	2021-02-16	Brazil:São Martinho, Santa Catarina	OP508659
PR141-2021	South America I	NHP	Liver	2021-02-20	Brazil:Muitos Capoes, Rio Grande do Sul	OP508661
PR142-2021	South America I	NHP	Liver	2021-03-11	Brazil:Andre da Rocha, Rio Grande do Sul	OP508660
PR143-2021	South America I	NHP	Liver	2021-02-18	Brazil:Lagoa Vermelha, Rio Grande do Sul	OP508662
PR144-2021	South America I	NHP	Spleen	2021-02-22	Brazil:Barracão, Rio Grande do Sul	OP508663
PR148-2021	South America I	NHP	Liver	2021-02-27	Brazil:Correia Pinto, Santa Catarina	OP508664
PR149-2021	South America I	NHP	Liver	2021-02-23	Brazil:Santa Rosa de Lima , Santa Catarina	OP508667
PR152-2021	South America I	NHP	Liver	2021-02-19	Brazil:Anitapolis, Santa Catarina	OP508666
PR154-2021	South America I	NHP	Liver	2021-03-08	Brazil:Ipe, Rio Grande do Sul	OP508665
PR156-2021	South America I	NHP	Liver	2021-03-09	Brazil:Antonio Prado, Rio Grande do Sul	OP508668
PR158-2021	South America I	NHP	Liver	2021-03-12	Brazil:Capão Bonito do Sul, Rio Grande do Sul	OP508669
PR159-2021	South America I	NHP	Liver	2021-04-06	Brazil:Caxias do Sul, Rio Grande do Sul	OP508672
PR161-2021	South America I	NHP	Liver	2021-04-13	Brazil:Jaquirana, Rio Grande do Sul	OP508671
PR162-2021	South America I	NHP	Liver	2021-04-11	Brazil:São Marcos, Rio Grande do Sul	OP508670
PR163-2021	South America I	NHP	Kidney	2021-04-22	Brazil:Venâncio Aires, Rio Grande do Sul	OP508673
PR164-2021	South America I	NHP	Liver	2021-04-16	Brazil:Cerro Grande do Sul, Rio Grande do Sul	OP508674
PR165-2019	South America I	Mosquito	Pool	2019-02-01	Brazil:Antonina, Parana	OP508675
GO031-2020	South America I	NHP	Liver	2020-11-06	Brazil:Goiania, Goias	OP508575
GO034-2020	South America I	NHP	Liver	2020-12-08	Brazil:Goiania, Goias	OP508573
GO033-2020	South America I	NHP	Liver	2020-11-06	Brazil:Goiania, Goias	OP508574
GO181-2020	South America I	NHP	Liver	2020-12-03	Brazil:Luziania, Goias	OP508572
DF182-2020	South America I	NHP	Liver	2020-12-03	Brazil:Brasilia, Federal District	OP508571
PNH185-20	South America I	NHP	kidney	2020-12-04	Brazil:Brasilia, Distrito Federal	OP508570
